# BMI Deviations from Genetic Prediction Are Associated with Distinct Molecular Signatures in Finnish Population Cohorts

**DOI:** 10.64898/2026.10.21.26366088

**Authors:** Tianyu Zhu, Gabin Drouard, Aino Heikkinen, Mikaela Hukkanen, Teemu Palviainen, Bram J. Berntzen, Leo-Pekka Lyytikäinen, Emma Raitoharju, Kirsi H. Pietiläinen, Terho Lehtimäki, Olli Raitakari, Mika Ala-Korpela, Jaakko Kaprio, Robin Cristofari, Miina Ollikainen

## Abstract

**Objective:** Polygenic risk scores (PRS) estimate genetically predicted BMI, but lifestyle and environmental factors may cause deviations between observed and predicted BMI. We investigated whether such deviations are associated with distinct molecular profiles and whether these differ by direction of deviation.

**Methods:** We analyzed 2,508 adults from the Finnish Twin Cohort and 1,715 from the Young Finns Study with clinical, metabolomic, DNA methylation, and proteomic data. PRS-informed residual BMI (rBMI) quantified deviations between observed and genetically predicted BMI. Associations between rBMI and multi-omic profiles were assessed using linear mixed-effects models with a hinge term to compare effects above *vs.* below genetic prediction. Twin analyses further accounted for shared genetic and environmental factors.

**Results:** rBMI is associated with distinct cardiometabolic and molecular profiles depending on whether BMI is above or below genetic prediction. When BMI exceeds genetic prediction, rBMI shows stronger associations with inflammatory and cardiovascular markers. In contrast, several metabolites and plasma proteins show stronger associations when BMI is below genetic prediction. Epigenetic aging increases with higher rBMI regardless of direction. Similar patterns are observed in BMI-discordant twin pairs.

**Conclusion:** Deviations from genetically predicted BMI are associated with distinct clinical and molecular signatures beyond absolute BMI alone.
