## Additional file 2 for "BMI Deviations from Genetic Prediction Are Associated with Distinct Molecular Signatures in Finnish Population Cohorts"

### Sheet: Table S1
Table S1 CpG sites that have differential effect sizes (P<1e-5) when BMI is above and below genetic prediction
Probe	Gene	Region	Dataset	Beta_below	Beta_above	Beta_above-below	stat_below	stat_above-below	P_below	P_above-below
cg08595157	SCAPER;SCAPER	Body;Body	Meta	0.000333853	-0.0001752	-0.000509054	4.57444	-4.87162	4.77486e-06	1.10686e-06
cg08595157	SCAPER;SCAPER	Body;Body	OLD_EPIC	0.000422971	-0.000167734	-0.000590705	3.73773	-3.51796	0.000204619	0.000469921
cg08595157	SCAPER;SCAPER	Body;Body	OLD_450K	0.000112903	-0.000310632	-0.000423535	0.470662	-1.18492	0.638172	0.236805
cg08595157	SCAPER;SCAPER	Body;Body	YOUNG_EPIC	0.000278689	-4.69498e-05	-0.000325639	1.50498	-1.27365	0.133047	0.20346
cg08595157	SCAPER;SCAPER	Body;Body	YOUNG_450K	0.0001633	-0.000245269	-0.000408569	0.938509	-1.78712	0.34822	0.074227
cg08595157	SCAPER;SCAPER	Body;Body	YFS	0.000470892	-0.000218684	-0.000689577	2.58276	-2.56706	0.00991826	0.0103767
cg09692695	RTKN;RTKN;RTKN	Body;TSS1500;TSS1505	Meta	0.00157165	-0.00108788	-0.00265954	3.8482	-4.62369	0.000118989	3.76981e-06
cg09692695	RTKN;RTKN;RTKN	Body;TSS1500;TSS1500	OLD_EPIC	0.000587316	-0.00117287	-0.00176019	0.564919	-1.14396	0.572359	0.253141
cg09692695	RTKN;RTKN;RTKN	Body;TSS1500;TSS1501	OLD_450K	0.00156081	-0.0011689	-0.00272971	1.22603	-1.4696	0.220953	0.142534
cg09692695	RTKN;RTKN;RTKN	Body;TSS1500;TSS1502	YOUNG_EPIC	0.000777759	-7.62459e-05	-0.000854005	0.772011	-0.604884	0.440574	0.54559
cg09692695	RTKN;RTKN;RTKN	Body;TSS1500;TSS1503	YOUNG_450K	0.00233179	-0.00129847	-0.00363026	2.89545	-3.4866	0.00387229	0.00051214
cg09692695	RTKN;RTKN;RTKN	Body;TSS1500;TSS1504	YFS	0.00184559	-0.00123137	-0.00307696	2.56118	-2.89654	0.0105494	0.00383964
cg10680180	JAK2	Body	Meta	0.000403647	-0.000292669	-0.000696316	3.8677	-4.62392	0.000109866	3.76548e-06
cg10680180	JAK2	Body	OLD_EPIC	0.000237284	-0.00051552	-0.000752804	1.06745	-2.28236	0.286224	0.0228393
cg10680180	JAK2	Body	OLD_450K	0.000717149	-0.000234082	-0.000951231	2.84227	-2.50132	0.00472224	0.0127953
cg10680180	JAK2	Body	YOUNG_EPIC	0.000487118	-0.000202616	-0.000689734	1.68083	-1.72701	0.093506	0.0848724
cg10680180	JAK2	Body	YOUNG_450K	-0.000175485	2.04473e-05	0.000195932	-0.623667	0.528941	0.532998	0.596968
cg10680180	JAK2	Body	YFS	0.000555686	-0.000435926	-0.000991612	3.11036	-3.76722	0.00191249	0.000173068
cg11187796	ADRA2C	TSS1500	Meta	-0.00102457	0.000638547	0.00166312	-3.98328	4.55779	6.79701e-05	5.1695e-06
cg11187796	ADRA2C	TSS1500	OLD_EPIC	-0.00132145	0.000867798	0.00218925	-2.2238	2.48713	0.0265577	0.0131663
cg11187796	ADRA2C	TSS1500	OLD_450K	-0.000555516	-0.00045479	0.000100726	-0.694093	0.0853563	0.488054	0.932023
cg11187796	ADRA2C	TSS1500	YOUNG_EPIC	-0.00157362	0.00142237	0.00299598	-2.79378	3.84448	0.00543892	0.000138626
cg11187796	ADRA2C	TSS1500	YOUNG_450K	-0.000897923	0.000492569	0.00139049	-1.51092	1.79814	0.131127	0.0724609
cg11187796	ADRA2C	TSS1500	YFS	-0.000712106	0.000357292	0.0010694	-1.55006	1.57994	0.121389	0.114385
cg19730092	ADAMTS14;ADAMTS19	Body;Body	Meta	0.00100068	-0.000799211	-0.00179989	3.48719	-4.44366	0.000488121	8.84395e-06
cg19730092	ADAMTS14;ADAMTS14	Body;Body	OLD_EPIC	-0.000490563	-0.000305749	0.000184815	-0.634596	0.161251	0.525952	0.871954
cg19730092	ADAMTS14;ADAMTS15	Body;Body	OLD_450K	0.00104367	-0.00102766	-0.00207133	1.3146	-1.76705	0.189455	0.0780281
cg19730092	ADAMTS14;ADAMTS16	Body;Body	YOUNG_EPIC	0.000319439	-0.000199262	-0.000518701	0.388379	-0.454571	0.697928	0.649643
cg19730092	ADAMTS14;ADAMTS17	Body;Body	YOUNG_450K	0.0014151	-0.00107822	-0.00249332	2.53617	-3.44453	0.0113611	0.000596762
cg19730092	ADAMTS14;ADAMTS18	Body;Body	YFS	0.00150216	-0.000802398	-0.00230455	3.07624	-3.20131	0.00214225	0.00140289
cg21929875	VSIG2;VSIG2	5'UTR;1stExon	Meta	0.00130728	-0.00170343	-0.00301071	2.71379	-4.44459	0.00665179	8.80583e-06
cg21929875	VSIG2;VSIG2	5'UTR;1stExon	OLD_EPIC	-0.000586891	-0.00197624	-0.00138935	-0.47826	-0.764247	0.632651	0.44504
cg21929875	VSIG2;VSIG2	5'UTR;1stExon	OLD_450K	0.000148935	-0.00191219	-0.00206113	0.0989725	-0.941976	0.921213	0.346844
cg21929875	VSIG2;VSIG2	5'UTR;1stExon	YOUNG_EPIC	0.00168566	-0.00107411	-0.00275977	1.29524	-1.52015	0.195964	0.129213
cg21929875	VSIG2;VSIG2	5'UTR;1stExon	YOUNG_450K	0.0034104	-0.0018247	-0.0052351	3.64973	-4.34689	0.000277289	1.54108e-05
cg21929875	VSIG2;VSIG2	5'UTR;1stExon	YFS	0.000719639	-0.00115254	-0.00187217	0.871924	-1.53818	0.383418	0.12426
Note: In the linear model CpG~rBMI+hinge+covariates, where hinge = max(0, rBMI), Beta_below is the coefficient of rBMI term; Beta_above-below is the coefficient of hinge term; Beta_above is the sum of rBMI and hinge term; This applies to t-stat and p-value as well.

### Sheet: Table S2
Table S2 Sample sizes for each clinical measurement in the FTC metabolic sub-cohort
Measurement	Sample Size
liverfat%	155
ASAT	354
ALAT	354
GGT	317
fast_glucose	392
fast_insulin	384
Matsuda	311
HOMA	383
fat%	390
fat_free_mass	390
fat_mass	390
waist	388
sc_fat	125
ia_fat	125
systolic_bp	384
diastolic_bp	383
pulse	316
CRP	316

### Sheet: Figure2
Figure 2a clinical vs. PRS
Clinical feature	Beta	Tstat	P	FDR	95%CI_low	95%CI_high
liverfat%	0.100016	1.02524	0.308056	0.369667	-0.0886541	0.288795
ASAT	0.0325193	0.608669	0.543351	0.575313	-0.0717113	0.136692
ALAT	0.0973299	1.87416	0.0621778	0.0932667	-0.003943	0.198594
GGT	0.187942	3.31775	0.00106629	0.00479831	0.0775856	0.298348
fast_glucose	0.0424578	0.800609	0.424003	0.477004	-0.0610135	0.14601
fast_insulin	0.111103	2.06358	0.0401033	0.0656235	0.00572627	0.216298
Matsuda	-0.129263	-2.11324	0.0356349	0.0656235	-0.248544	-0.0100303
HOMA	0.111605	2.0668	0.0397921	0.0656235	0.00599651	0.217054
fat%	0.237158	5.28527	2.4785e-07	2.6746e-06	0.148649	0.325198
fat_free_mass	0.0659036	1.76412	0.0786718	0.10893	-0.007556	0.138971
fat_mass	0.275873	5.24866	2.9717e-07	2.6746e-06	0.172556	0.378736
waist	0.27106	5.14282	4.9504e-07	2.9702e-06	0.167736	0.374036
sc_fat	0.118591	1.08599	0.281388	0.361785	-0.0956635	0.331106
ia_fat	0.241407	2.35771	0.0211289	0.0475399	0.0438975	0.438809
systolic_bp	0.13563	2.72913	0.0067226	0.0172867	0.0383749	0.232623
diastolic_bp	0.149423	2.97344	0.00320011	0.00960034	0.0513624	0.24748
pulse	-0.0082078	-0.132826	0.894433	0.894433	-0.128709	0.112777
CRP	0.182437	3.13408	0.00194089	0.00698722	0.0686606	0.296688
Figure 2b metabolites vs. PRS
Metabolites	MetGroup	Beta	Tstat	P	FDR	95%CI_low	95%CI_high
Total_C	Cholesterol	-0.0187854	-0.590148	0.555248	0.690804	-0.0811188	0.0435236
VLDL_C	Cholesterol	0.0409725	0.804161	0.421975	0.564213	-0.0589219	0.141266
LDL_C	Cholesterol	-0.0489133	-0.967762	0.334001	0.484708	-0.147546	0.0498251
HDL_C	Cholesterol	-0.096749	-3.37115	0.00078036	0.0204917	-0.153072	-0.0404947
Total_TG	Triglycerides	0.102034	3.17321	0.00156354	0.0204917	0.0391013	0.164968
DHA	Fatty acids	-0.0184717	-0.615302	0.538516	0.678132	-0.0774347	0.0404147
DHA_PCT	Fatty acids	-0.0323086	-1.05556	0.291466	0.439044	-0.0925171	0.0278079
LA	Fatty acids	-0.0048742	-0.15273	0.878647	0.919544	-0.0673402	0.0575886
LA_PCT	Fatty acids	-0.0305782	-0.934072	0.350539	0.502581	-0.0946728	0.0334958
MUFA	Fatty acids	0.0656482	2.03398	0.0422694	0.114319	0.0024787	0.128831
MUFA_PCT	Fatty acids	0.100838	3.15838	0.00164348	0.0204917	0.0383285	0.163383
Omega3	Fatty acids	0.00250408	0.0792559	0.936847	0.961076	-0.0593578	0.0643458
Omega3_PCT	Fatty acids	-0.0120178	-0.371819	0.710119	0.797209	-0.0753222	0.0512558
Omega6	Fatty acids	-0.0182233	-0.574183	0.565995	0.690804	-0.0803688	0.0439
Omega6/Omega3	Fatty acids	0.0192117	0.37214	0.710052	0.797209	-0.0815288	0.119981
Omega6_PCT	Fatty acids	-0.0545706	-1.66642	0.0960033	0.20611	-0.118731	0.0095502
PUFA	Fatty acids	-0.056118	-1.11816	0.264405	0.403388	-0.15405	0.0418706
PUFA/MUFA	Fatty acids	-0.102897	-2.07846	0.038532	0.10789	-0.200241	-0.0059523
PUFA_PCT	Fatty acids	-0.0871304	-1.71464	0.0874779	0.192775	-0.187426	0.012645
SFA	Fatty acids	0.0177117	0.35357	0.72393	0.808898	-0.080278	0.115995
SFA_PCT	Fatty acids	0.0372563	0.740592	0.459602	0.601018	-0.0615722	0.136515
Total_FA	Fatty acids	0.0320271	1.01253	0.311582	0.463478	-0.0298795	0.093942
ApoA1	Apolipoproteins	-0.0473058	-1.58092	0.114273	0.228546	-0.106173	0.0114679
ApoB	Apolipoproteins	0.0532715	1.65837	0.0976224	0.20611	-0.0095983	0.116144
ApoB/ApoA1	Apolipoproteins	0.0978492	3.16034	0.00163061	0.0204917	0.0372303	0.158504
Isoleucine	Branched-chain amino acids	0.0363217	1.28047	0.20074	0.331778	-0.019196	0.091852
Leucine	Branched-chain amino acids	0.0431339	1.45507	0.14603	0.271816	-0.0149076	0.101212
Valine	Branched-chain amino acids	0.0746496	2.6625	0.00790391	0.0447888	0.0197525	0.129578
Total_BCAA	Branched-chain amino acids	0.0531882	1.23562	0.217629	0.347622	-0.0308478	0.137365
Alanine	Amino acids	0.0164249	0.500526	0.616831	0.72242	-0.0478929	0.08081
Glycine	Amino acids	0.0267013	0.553571	0.580244	0.704286	-0.0675675	0.120837
Histidine	Amino acids	-0.0612924	-1.88165	0.0602393	0.147804	-0.125046	0.00247841
Phenylalanine	Amino acids	0.0190675	0.579995	0.562078	0.690804	-0.0452942	0.0834619
Tyrosine	Amino acids	0.0561907	1.78966	0.073875	0.177599	-0.0053169	0.117744
Glucose	Glycolysis related metabolites	0.0418108	1.32756	0.184667	0.311708	-0.0198586	0.103457
Lactate	Glycolysis related metabolites	-0.0150825	-0.470031	0.638456	0.730541	-0.0782177	0.0481637
Albumin	Fluid balance	0.00470726	0.144968	0.884771	0.919544	-0.0588871	0.0682713
Creatine	Fluid balance	-0.0178651	-0.63903	0.522964	0.669169	-0.0726207	0.0368624
GlycA	Inflammation	0.0412053	1.25529	0.209714	0.342055	-0.0231986	0.105695

### Sheet: Figure3
Figure 3a clinical vs. hinge
Clinical feature	Beta	Tstat	P	FDR	95%CI_low	95%CI_high
liverfat%	0.0723176	1.3536	0.178547	0.357093	-0.0311937	0.178276
ASAT	0.013715	0.33633	0.736825	0.904654	-0.0662518	0.0931413
ALAT	0.0079841	0.210358	0.833511	0.904654	-0.0663016	0.0819473
GGT	0.0382307	0.953365	0.341167	0.558273	-0.0398511	0.116931
fast_glucose	-0.0210985	-0.642198	0.521157	0.781735	-0.0852199	0.043974
fast_insulin	0.0495818	1.34908	0.178122	0.357093	-0.0222796	0.121213
Matsuda	0.0972287	2.63893	0.0087704	0.0789336	0.0254245	0.169389
HOMA	0.0459264	1.2576	0.209318	0.376772	-0.0253853	0.11715
fat%	-0.105129	-5.85766	1.1884e-08	2.1392e-07	-0.140382	-0.0701062
fat_free_mass	-0.0041278	-0.199303	0.842146	0.904654	-0.0445707	0.0369862
fat_mass	-0.0008656	-0.0552179	0.956001	0.956001	-0.0314772	0.0298745
waist	-0.026045	-1.90814	0.0573432	0.206436	-0.0527286	0.00125581
sc_fat	0.0399647	1.61081	0.11094	0.285274	-0.0084654	0.0883329
ia_fat	0.00842992	0.184074	0.854395	0.904654	-0.0814094	0.0974187
systolic_bp	0.0719865	2.24323	0.0255298	0.153179	0.00873647	0.13457
diastolic_bp	0.0567755	1.72101	0.0861235	0.258371	-0.0076058	0.12136
pulse	0.0108135	0.28868	0.773046	0.904654	-0.0628207	0.0837986
CRP	0.0809371	2.10015	0.0365482	0.164467	0.0058368	0.157159
Figure 3c metabolites vs. hinge
Metabolites	MetGroup	Beta	Tstat	P	FDR	95%CI_low	95%CI_high	dataset
Total_C	Cholesterol	-0.0284877	-1.21478	0.224723	0.554543	-0.0745054	0.0174065	FTC
VLDL_C	Cholesterol	-0.0857388	-2.4348	0.0153302	0.208635	-0.154409	-0.0168028	FTC
LDL_C	Cholesterol	-0.0589806	-1.62042	0.105922	0.463872	-0.129947	0.0123629	FTC
HDL_C	Cholesterol	-0.0194988	-0.98745	0.323661	0.640365	-0.0581747	0.019146	FTC
Total_TG	Triglycerides	-0.0183089	-0.784219	0.433087	0.730949	-0.0639924	0.0274049	FTC
DHA	Fatty acids	-0.0454008	-2.07839	0.0379206	0.273488	-0.0881903	-0.002656	FTC
DHA_PCT	Fatty acids	-0.0302805	-1.354	0.176029	0.521114	-0.0740888	0.0134792	FTC
LA	Fatty acids	-0.0192997	-0.820482	0.412128	0.710772	-0.0655199	0.0267555	FTC
LA_PCT	Fatty acids	0.00917401	0.383297	0.701577	0.888008	-0.0379116	0.0560559	FTC
MUFA	Fatty acids	-0.0204867	-0.868598	0.385264	0.684276	-0.066647	0.0256837	FTC
MUFA_PCT	Fatty acids	0.00460663	0.198363	0.842799	0.921059	-0.0408308	0.0501266	FTC
Omega3	Fatty acids	-0.0482012	-2.09219	0.0366639	0.272688	-0.0933941	-0.0031178	FTC
Omega3_PCT	Fatty acids	-0.0428775	-1.81211	0.070257	0.380707	-0.089254	0.00342028	FTC
Omega6	Fatty acids	-0.0361404	-1.54691	0.122187	0.466011	-0.0820078	0.00958826	FTC
Omega6/Omega3	Fatty acids	0.0535443	1.52052	0.129167	0.466011	-0.015165	0.122446	FTC
Omega6_PCT	Fatty acids	-0.0071011	-0.298218	0.765596	0.90625	-0.0538546	0.0395064	FTC
PUFA	Fatty acids	-0.037737	-1.08338	0.279284	0.609812	-0.10567	0.0305073	FTC
PUFA/MUFA	Fatty acids	0.0428377	1.33294	0.183305	0.521114	-0.0200944	0.105525	FTC
PUFA_PCT	Fatty acids	0.046787	1.41845	0.156834	0.492068	-0.0182558	0.111156	FTC
SFA	Fatty acids	-0.0498784	-1.41741	0.157131	0.492068	-0.118635	0.0197144	FTC
SFA_PCT	Fatty acids	-0.0263497	-0.729666	0.466017	0.7432	-0.0973995	0.0461509	FTC
Total_FA	Fatty acids	-0.0308394	-1.31647	0.188302	0.521114	-0.0767016	0.0150032	FTC
ApoA1	Apolipoproteins	-0.0036939	-0.168461	0.866254	0.932888	-0.0466392	0.0392129	FTC
ApoB	Apolipoproteins	-0.0138247	-0.583274	0.559833	0.780611	-0.0602754	0.0325485	FTC
ApoB/ApoA1	Apolipoproteins	-0.0013444	-0.0613554	0.951088	0.975685	-0.0443036	0.0415302	FTC
Isoleucine	Branched-chain amino acids	-0.0196502	-0.973314	0.33062	0.640365	-0.0592043	0.0198503	FTC
Leucine	Branched-chain amino acids	-0.054032	-2.58167	0.00996734	0.200601	-0.0950361	-0.0130822	FTC
Valine	Branched-chain amino acids	-0.0128476	-0.65652	0.511634	0.7745	-0.0511838	0.0254433	FTC
Total_BCAA	Branched-chain amino acids	-0.050106	-1.79385	0.0735821	0.380707	-0.105147	0.00440471	FTC
Alanine	Amino acids	-0.0817843	-3.52923	0.00043523	0.0517924	-0.127137	-0.0363079	FTC
Glycine	Amino acids	-0.0255637	-0.842585	0.399991	0.705169	-0.0852544	0.0336273	FTC
Histidine	Amino acids	-0.0787978	-3.19694	0.00142994	0.0850811	-0.127141	-0.0305684	FTC
Phenylalanine	Amino acids	-0.0359394	-1.53026	0.126251	0.466011	-0.0819768	0.0100106	FTC
Tyrosine	Amino acids	0.00237324	0.106556	0.915161	0.951128	-0.0412054	0.0460343	FTC
Glucose	Glycolysis related metabolites	0.0237573	1.0702	0.284786	0.612277	-0.0197566	0.0671949	FTC
Lactate	Glycolysis related metabolites	-0.0286542	-1.21141	0.226011	0.554543	-0.0749616	0.017822	FTC
Albumin	Fluid balance	-0.0184941	-0.774288	0.438934	0.730949	-0.065346	0.028244	FTC
Creatine	Fluid balance	-0.0562705	-2.86492	0.00425958	0.168963	-0.0947302	-0.0178262	FTC
GlycA	Inflammation	-0.0065653	-0.28734	0.773909	0.90625	-0.051275	0.0381856	FTC
Total_C	Cholesterol	-0.0458035	-2.321	0.020404	0.0492977	-0.0845097	-0.0070974	YFS
VLDL_C	Cholesterol	-0.0430713	-2.44271	0.0146779	0.0374049	-0.077655	-0.0084877	YFS
LDL_C	Cholesterol	-0.0610029	-3.17411	0.00152971	0.0105084	-0.0986979	-0.0233079	YFS
HDL_C	Cholesterol	0.00135231	0.0789981	0.937043	0.961382	-0.0322226	0.0349273	YFS
Total_TG	Triglycerides	-0.010581	-0.580374	0.561739	0.682729	-0.046339	0.025177	YFS
DHA	Fatty acids	-0.0584142	-2.97643	0.00295727	0.0127003	-0.0969069	-0.0199214	YFS
DHA_PCT	Fatty acids	-0.0459215	-2.31753	0.0205927	0.0492977	-0.0847854	-0.0070575	YFS
LA	Fatty acids	-0.0330654	-1.67592	0.0939369	0.166764	-0.0717624	0.00563153	YFS
LA_PCT	Fatty acids	0.0239707	1.24876	0.211925	0.321963	-0.0136787	0.0616201	YFS
MUFA	Fatty acids	-0.0202849	-1.06923	0.285117	0.409798	-0.0574948	0.016925	YFS
MUFA_PCT	Fatty acids	-0.0253897	-1.38527	0.166151	0.267333	-0.0613381	0.0105587	YFS
Omega3	Fatty acids	-0.0581851	-2.98124	0.00291141	0.0127003	-0.096465	-0.0199052	YFS
Omega3_PCT	Fatty acids	-0.0592392	-2.99195	0.00281177	0.0127003	-0.0980731	-0.0204053	YFS
Omega6	Fatty acids	-0.0438495	-2.22631	0.0261235	0.0574116	-0.0824804	-0.0052186	YFS
Omega6_PCT	Fatty acids	0.00683578	0.361549	0.717733	0.776725	-0.0302474	0.0439189	YFS
PUFA	Fatty acids	-0.0497148	-2.53395	0.0113671	0.0315087	-0.0881956	-0.0112341	YFS
PUFA_PCT	Fatty acids	-0.0105038	-0.553689	0.579864	0.683657	-0.0477116	0.0267041	YFS
SFA	Fatty acids	-0.008723	-0.446302	0.655436	0.739706	-0.0470578	0.0296118	YFS
SFA_PCT	Fatty acids	0.0531544	2.67671	0.0075061	0.022807	0.0142056	0.0921031	YFS
Total_FA	Fatty acids	-0.0243894	-1.25931	0.208092	0.319209	-0.0623757	0.0135968	YFS
ApoA1	Apolipoproteins	-0.0163404	-0.882636	0.377557	0.514259	-0.0526512	0.0199705	YFS
ApoB	Apolipoproteins	-0.0495227	-2.74583	0.00609911	0.0192732	-0.084897	-0.0141485	YFS
ApoB/ApoA1	Apolipoproteins	-0.0326582	-1.97083	0.0489042	0.0930948	-0.0651593	-0.0001571	YFS
Isoleucine	Branched-chain amino acids	-0.0117496	-0.700835	0.483501	0.63661	-0.0446319	0.0211327	YFS
Leucine	Branched-chain amino acids	-0.0125763	-0.744501	0.456676	0.611482	-0.0457081	0.0205554	YFS
Valine	Branched-chain amino acids	-0.0094725	-0.541165	0.588465	0.683657	-0.043804	0.0248589	YFS
Alanine	Amino acids	-0.0041353	-0.211787	0.832298	0.876688	-0.0424325	0.0341618	YFS
Glycine	Amino acids	0.0222519	1.1668	0.243452	0.362882	-0.0151527	0.0596564	YFS
Histidine	Amino acids	-0.0419561	-2.11847	0.0342796	0.0690035	-0.0808007	-0.0031116	YFS
Phenylalanine	Amino acids	-0.0100571	-0.541421	0.588288	0.683657	-0.0464902	0.0263759	YFS
Tyrosine	Amino acids	-0.0099806	-0.541249	0.588407	0.683657	-0.0461478	0.0261867	YFS
Glucose	Glycolysis related metabolites	0.0249008	1.30447	0.19225	0.300747	-0.0125392	0.0623408	YFS
Lactate	Glycolysis related metabolites	0.0119376	0.610846	0.541383	0.674303	-0.0263926	0.0502677	YFS
Albumin	Fluid balance	-0.0116979	-0.591016	0.554588	0.679262	-0.0505185	0.0271228	YFS
Creatine	Fluid balance	-0.0521698	-3.02031	0.00256262	0.0127003	-0.0860482	-0.0182913	YFS

### Sheet: Figure4
Figure 4c EAA vs. hinge
EpiAge	Beta	Tstat	P	FDR	95%CI_low	95%CI_high	dataset
PCHorvath1_EAA	-0.0145207	-0.98474	0.324855	0.609733	-0.0434059	0.0143653	FTC
PCHorvath2_EAA	-0.0151272	-1.01278	0.311272	0.609733	-0.044389	0.0141298	FTC
PCHannum_EAA	0.00810226	0.547787	0.58389	0.609733	-0.020873	0.0370751	FTC
PCPhenoAge_EAA	0.00953781	0.625901	0.531438	0.609733	-0.0203145	0.0394175	FTC
PCGrimAge_EAA	0.0210389	1.91835	0.0551927	0.331156	-0.0004432	0.0425326	FTC
DunedinPACE	-0.006385	-0.510523	0.609733	0.609733	-0.0308757	0.0181203	FTC
PCHorvath1_EAA	-0.0099876	-0.430162	0.667151	0.949003	-0.055538	0.0355628	YFS
PCHorvath2_EAA	-0.0034433	-0.147832	0.882499	0.949003	-0.0491383	0.0422517	YFS
PCHannum_EAA	0.00148055	0.0639721	0.949003	0.949003	-0.0439235	0.0468846	YFS
PCPhenoAge_EAA	0.0166095	0.718472	0.472599	0.949003	-0.0287441	0.0619631	YFS
PCGrimAge_EAA	-0.0047587	-0.233627	0.815312	0.949003	-0.0447188	0.0352014	YFS
DunedinPACE	0.0405823	2.02723	0.0428484	0.25709	0.00130897	0.0798557	YFS

### Sheet: Figure5
Figure 5c KEGG pathway enrichment of significant proteins
category	subcategory	ID	Description	GeneRatio	BgRatio	RichFactor	FoldEnrichment	zScore	pvalue	p.adjust	qvalue	geneID	Count
Environmental Information Processing	Signaling molecules and interaction	hsa04060	Cytokine-cytokine receptor interaction	30/211	298/9376	0.100671	4.47342	9.24552	3.7004e-12	9.14e-10	7.4787e-10	3952/27242/4982/7042/8741/944/3625/3559/943/1436/9180/10673/8764/6374/10913/939/3604/53832/8742/2690/2660/9173/3575/3454/7133/3459/3626/9518/8795/3554	30
Environmental Information Processing	Signaling molecules and interaction	hsa04514	Cell adhesion molecule (CAM) interaction	17/211	160/9376	0.10625	4.72133	7.20356	1.0304e-07	1.2725e-05	1.0412e-05	6402/214/80380/23114/3688/84189/7412/941/100506658/1001/64115/1272/5133/3383/5819/90952/6900	17
Organismal Systems	Immune system	hsa04610	Complement and coagulation cascades	12/211	88/9376	0.136364	6.05946	7.2351	5.6389e-07	4.6427e-05	3.7989e-05	1191/5265/730/4179/5329/1380/3426/1604/4153/1378/5327/5648	12
Environmental Information Processing	Signal transduction	hsa04151	PI3K-Akt signaling pathway	23/211	362/9376	0.0635359	2.82328	5.36797	6.4236e-06	0.00039666	0.00032456	7058/285/1282/2263/3559/1436/3688/9180/1280/5155/2690/627/842/5728/5604/3678/3575/3454/5154/7424/1950/1277/7248	23
Human Diseases	Cancer: specific types	hsa05215	Prostate cancer	11/211	106/9376	0.103774	4.61128	5.6733	2.4707e-05	0.00122052	0.00099868	2263/6692/2350/5155/842/2352/5728/5604/5154/5327/1950	11
Environmental Information Processing	Signal transduction	hsa04630	JAK-STAT signaling pathway	13/211	168/9376	0.077381	3.4385	4.839	0.00010331	0.00358744	0.00293538	3952/2670/3559/9180/5155/53832/2690/8027/3575/3454/5154/3459/1950	13
Genetic Information Processing	Information processing in viruses	hsa03265	Virion - Ebolavirus, Lyssavirus and Morbillivirus	4/211	9376-12-01	0.333333	14.812	7.26402	0.00010709	0.00358744	0.00293538	2213/30835/4179/10332	4
Human Diseases	Infectious disease: parasitic	hsa05144	Malaria	7/211	50/9376	0.14	6.22104	5.61636	0.00011619	0.00358744	0.00293538	7058/7042/22914/100528032/7412/3383/1378	7
Environmental Information Processing	Signaling molecules and interaction	hsa04517	IgSF CAM signaling	18/211	299/9376	0.0602007	2.67508	4.46643	0.00013604	0.00373358	0.00305496	8829/4133/30835/351/23114/3688/84189/941/10332/1272/3383/5604/3678/962/5819/90952/6091/6900	18
Environmental Information Processing	Signaling molecules and interaction	hsa04518	Integrin signaling	12/211	154/9376	0.0779221	3.46255	4.67512	0.00017879	0.00406314	0.00332462	7058/1282/3688/7412/1280/5155/3383/3678/5154/7424/1950/1277	12
Cellular Processes	Transport and catabolism	hsa04145	Phagosome	12/211	155/9376	0.0774193	3.44021	4.64798	0.00019002	0.00406314	0.00332462	7058/8685/2213/4353/30835/4481/3688/4360/10332/2215/3678/4153	12
Organismal Systems	Immune system	hsa04650	Natural killer cell mediated cytotoxicity	11/211	133/9376	0.0827068	3.67516	4.71443	0.0001974	0.00406314	0.00332462	3812/22914/100528032/80328/2215/3383/5604/962/3454/3459/8795	11
Organismal Systems	Development and regeneration	hsa04380	Osteoclast differentiation	11/211	142/9376	0.0774648	3.44223	4.44934	0.00034961	0.00664252	0.00543518	4982/7042/2213/1436/2215/5604/3454/3459/7186/11027/3554	11
Organismal Systems	Immune system	hsa04640	Hematopoietic cell lineage	9/211	100/9376	0.09	3.99924	4.57501	0.00040366	0.00684651	0.00560209	3559/1436/4311/1380/3678/3575/1604/1378/3554	9
Human Diseases	Drug resistance: antineoplastic	hsa01521	EGFR tyrosine kinase inhibitor resistance	8/211	80/9376	0.1	4.4436	4.69322	0.00041578	0.00684651	0.00560209	2621/2263/558/5155/5728/5604/5154/1950	8

### Sheet: Figure6
Figure 6a clinical vs. rBMI*group
Clinical feature	Beta	Tstat	P	FDR	95%CI_low	95%CI_high
liverfat%	0.0152958	0.409247	0.685266	0.770924	-0.061035	0.0916266
ASAT	0.0362663	1.00661	0.318231	0.477347	-0.0358256	0.108358
ALAT	0.051888	1.49092	0.14131	0.334608	-0.0177521	0.121528
GGT	0.0769073	2.17338	0.0344199	0.30978	0.00586685	0.147948
fast_glucose	-0.0262248	-0.635529	0.527248	0.720258	-0.108589	0.0561395
fast_insulin	0.171682	1.58338	0.118115	0.334608	-0.0448007	0.388165
Matsuda	-0.024096	-0.425296	0.672446	0.770924	-0.137895	0.0897029
HOMA	0.153378	1.46117	0.148714	0.334608	-0.0562006	0.362957
fat%	-0.0304378	-1.34419	0.183422	0.346911	-0.0756355	0.0147599
fat_free_mass	-0.0441316	-1.74849	0.0849589	0.334608	-0.0945105	0.00624721
fat_mass	0.0257872	1.31579	0.192728	0.346911	-0.013331	0.0649054
waist	-0.0182473	-1.25799	0.212897	0.348377	-0.0472161	0.0107215
sc_fat	-0.00630387	-0.319431	0.751952	0.796185	-0.0468691	0.0342614
ia_fat	0.000253858	0.00340369	0.99731	0.99731	-0.153054	0.153562
systolic_bp	0.124358	3.00193	0.00384254	0.0691656	0.0415746	0.207141
diastolic_bp	0.0659057	1.55614	0.124765	0.334608	-0.0187549	0.150566
pulse	0.081867	1.52129	0.134616	0.334608	-0.026277	0.190011
CRP	-0.0384708	-0.586547	0.560201	0.720258	-0.170276	0.0933345
Figure 6c metabolite vs. rBMI*group
Metabolites	MetGroup	Beta	Tstat	P	FDR	95%CI_low	95%CI_high
Total_C	Cholesterol	-0.0136139	-0.332452	0.740118	0.882083	-0.0946781	0.0674504
VLDL_C	Cholesterol	-0.165	-2.51918	0.0146443	0.269201	-0.296208	-0.0337928
LDL_C	Cholesterol	-0.127702	-1.81796	0.0744199	0.368999	-0.268419	0.0130146
HDL_C	Cholesterol	0.0185117	0.54215	0.588704	0.819366	-0.0490816	0.0861049
Total_TG	Triglycerides	-0.0337678	-0.844324	0.400141	0.721467	-0.11294	0.0454041
DHA	Fatty acids	0.0514571	1.49995	0.136212	0.455045	-0.016455	0.119369
DHA_PCT	Fatty acids	0.0857815	2.28064	0.0243049	0.272747	0.011323	0.16024
LA	Fatty acids	-0.0212227	-0.527355	0.598905	0.823927	-0.100889	0.0584436
LA_PCT	Fatty acids	-0.00737102	-0.204418	0.838367	0.928095	-0.0787525	0.0640104
MUFA	Fatty acids	-0.032392	-0.861278	0.390774	0.720963	-0.106843	0.0420592
MUFA_PCT	Fatty acids	-0.0428784	-1.23896	0.217738	0.536105	-0.111389	0.0256323
Omega3	Fatty acids	0.0537571	1.61252	0.109433	0.417835	-0.0122375	0.119752
Omega3_PCT	Fatty acids	0.0804038	2.43669	0.0162661	0.269201	0.0150826	0.145725
Omega6	Fatty acids	-0.015474	-0.40505	0.68615	0.868435	-0.0911002	0.0601521
Omega6/Omega3	Fatty acids	-0.0398833	-0.781726	0.437668	0.732129	-0.142088	0.062321
Omega6_PCT	Fatty acids	0.0169947	0.510995	0.610278	0.824228	-0.0488428	0.0828322
PUFA	Fatty acids	-0.0558293	-0.966568	0.337916	0.660143	-0.171537	0.0598786
PUFA/MUFA	Fatty acids	0.0984552	2.10038	0.0402115	0.325831	0.00455339	0.192357
PUFA_PCT	Fatty acids	0.115253	2.39097	0.0201898	0.269201	0.01869	0.211817
SFA	Fatty acids	-0.108682	-1.9718	0.0535792	0.325831	-0.219097	0.00173268
SFA_PCT	Fatty acids	-0.123146	-2.68143	0.00961425	0.269201	-0.215146	-0.0311461
Total_FA	Fatty acids	-0.0204408	-0.536887	0.592324	0.819611	-0.09581	0.0549283
ApoA1	Apolipoproteins	-0.0100679	-0.294383	0.768965	0.890061	-0.0777705	0.0576346
ApoB	Apolipoproteins	-0.0634038	-1.38902	0.167356	0.482901	-0.153765	0.0269576
ApoB/ApoA1	Apolipoproteins	-0.0509343	-1.24163	0.216753	0.536105	-0.132142	0.0302728
Isoleucine	Branched-chain amino acids	-0.0347716	-0.930247	0.35408	0.674169	-0.108767	0.0392237
Leucine	Branched-chain amino acids	-0.062499	-1.73409	0.0854283	0.383621	-0.133847	0.00884855
Valine	Branched-chain amino acids	-0.0205146	-0.581526	0.561959	0.810583	-0.0903494	0.0493202
Total_BCAA	Branched-chain amino acids	-0.00282868	-0.0631605	0.949864	0.987194	-0.0925451	0.0868877
Alanine	Amino acids	-0.084451	-2.37129	0.0192916	0.269201	-0.154952	-0.0139497
Glycine	Amino acids	-0.0282158	-0.556431	0.580133	0.818269	-0.129797	0.0733657
Histidine	Amino acids	-0.0853828	-1.99497	0.0482753	0.325831	-0.170108	-0.000657647
Phenylalanine	Amino acids	0.000384458	0.00822807	0.993448	0.99764	-0.0921127	0.0928816
Tyrosine	Amino acids	-0.0128024	-0.390378	0.696937	0.868435	-0.0777234	0.0521185
Glucose	Glycolysis related metabolites	0.015401	0.369545	0.712362	0.878457	-0.0671	0.0979019
Lactate	Glycolysis related metabolites	-0.0422304	-1.15868	0.248848	0.573458	-0.114381	0.0299199
Albumin	Fluid balance	0.00199469	0.0510697	0.959353	0.988844	-0.0753251	0.0793145
Creatine	Fluid balance	-0.0339295	-1.08889	0.27835	0.6134	-0.0956134	0.0277544
GlycA	Inflammation	0.0187355	0.414815	0.679006	0.868435	-0.0706747	0.108146
